# Quantitative proteomic analysis reveals different functional subtypes among IDH-wildtype glioblastoma

**DOI:** 10.1101/2025.03.09.25323141

**Authors:** Michèle Amer Salem, Jean-Louis Boulay, Marie-Françoise Ritz, Florian Samuel Halbeisen, Viviane J. Tschan, Alexander Schmidt, Katarzyna Buczak, Gregor Hutter, Severina Leu

**Author notes:** These authors contributed equally (Michèle Amer Salem, Jean-Louis Boulay, Marie-Françoise Ritz). **Corresponding author**: Severina Leu, Department of Neurosurgery, University Hospital Basel, University of Basel, Spitalstrasse 21, 4031 Basel, Switzerland.

## Abstract

**Background:** Proteomics of glioma have not yet provided biomarkers and pathways that would clearly discriminate glioma subgroups.

**Methods:** 82 glioma biopsies were prospectively collected and classified into six subgroups defined by methylomic classification: two *Isocitrate dehydrogenase (IDH)-*mutated low-grade (LGG) and four high-grade glioma (HGG) subgroups: *IDH-*mutated HGG (*IDH* HGG), proneural (GB PN), classical (GB CL), and mesenchymal glioblastoma (GB MES). Proteins were extracted and processed for liquid chromatography mass spectrometry (LC-MS). Differentially expressed proteins (DEPs) between subgroups were annotated using Gene Ontology (GO) function analysis, Kyoto Encyclopedia of Genes and Genomes (KEGG) signaling pathway analysis, and Protein-protein interaction (PPI). Functional validation was performed using inhibitor response assays in subtyped, non-cultured patient derived GB single cell suspensions.

**Results:** 5057 proteins were quantified for each sample. Tumor grading and *IDH* mutation status were the strongest discriminators for differential expression patterns. The *IDH*-wildtype GB subgroups showed diverse patterns of pathways and functions enriched with overexpressed DEP (compared to LGG): Translation and cell cycle/telomere regulation in GB PN (linked to cell proliferation), actin cytoskeleton, cell adhesion and apoptosis regulation in GB CL (linked to migration and invasion), and mitochondrial ATP synthesis in GB MES (linked to metabolism). The most overexpressed and underexpressed proteins were correlated with survival and mRNA expression data. *In vitro*, inhibition of those proteins led to reduced cell viability that differed among subgroups, albeit in a small patient-derived exploratory cohort.

**Conclusion:** This mainly descriptive study on proteomics in glioma provides insights into subgroup metabolism, and potential biomarkers for further experimental testing.
