## Supplementary Table 3 for "Quantitative proteomic analysis reveals different functional subtypes among IDH-wildtype glioblastoma"

### Sheet: Supplementary Table 1
Tumor Subgroup		Gender	Epilepsy	Karnofsky score	Tumor Location	Hemisphere	Age OP	OP	Chemotherapy (before surgery)	Radiotherapy (before surgery)	Steroids (before surgery)	Overall survival	Death	MGMT	IDH1/2	1p19q	TERT promoter mutation	TP53 Immuno-Histo-Chemistry	Chr 7 triploidy Chr 10 haploidy	EGFR additional amplification	CDKN2A homozygous deletion
		Male Female	yes no	(0-100)		R = right L = left	in years	GTR (Gross total Resection) STR (Sub total resection) Biopsy	yes no	yes no	yes no	in days	yes no	promoter methylationn	mutation	co-deletion	mutation	positive > 20% (Leu 2013)		amplification	homozygous deletion
LGG	IDHLGG_001	M	yes	80	frontal	R	60 - 69	GTR	no	no	yes	12	Lost to FU	n/a	n/a	codel	n/a	n/a	no gain+loss	no gain	no homozygous loss
	IDHLGG_002	F	yes	80	temporal	R	30 - 39	STR	no	no	yes	4614	no	n/a	R132H	no codel	WT	positive	no gain+loss	no gain	no homozygous loss
	IDHLGG_003	M	yes	80	frontal	L	50 - 59	GTR	no	no	no	3010	yes	n/a	R132H	no codel	WT	n/a	no gain+loss	no gain	no homozygous loss
	IDHLGG_004	M	yes	80	frontal	L	40 - 49	GTR	no	no	no	4456	no	methylated	R132H	no codel	WT	positive	no gain+loss	no gain	no homozygous loss
	IDHLGG_005	M	yes	90	frontal	L	30 - 39	GTR	no	no	no	4118	no	methylated	R132H	no codel	WT	positive	no gain+loss	no gain	no homozygous loss
	IDHLGG_006	F	yes	90	frontal	R	20 - 29	GTR	no	no	no	3583	no	methylated	R132H	no codel	WT	positive	no gain+loss	no gain	no homozygous loss
	IDHLGG_007	M	no	90	parietal	L	40 - 49	GTR	no	no	yes	3489	no	n/a	R132H	no codel	WT	positive	no gain+loss	no gain	no homozygous loss
	IDHLGG_008	M	yes	90	frontal	R	20 - 29	GTR	no	no	no	3233	no	unmethylated	R132H	codel	WT	negative	no gain+loss	no gain	no homozygous loss
	IDHLGG_009	M	yes	80	parietal	L	20 - 29	STR	no	no	no	1139	yes	methylated	R132L	no codel	WT	positive	no gain+loss	no gain	no homozygous loss
	IDHLGG_010	M	yes	80	parietal	L	40 - 49	GTR	no	no	no	2357	no	n/a	R132H	no codel	WT	positive	no gain+loss	no gain	no homozygous loss
	IDHLGG_011	F	yes	90	temporal	L	20 - 29	STR	no	no	no	1418	yes	n/a	n/a	no codel	WT	positive	no gain+loss	no gain	no homozygous loss
	IDHLGG_012	M	yes	90	frontal	R	20 - 29	GTR	no	no	no	1658	no	methylated	R132C	no codel	WT	positive	no gain+loss	no gain	no homozygous loss
	IDHLGG_025	M	yes	90	frontal	R	50 - 59	GTR	no	no	no	4923	no	methylated	R132H	no codel	n/a	negative	gain+loss	no gain	homozygous loss
	IDHLGG_026	M	yes	90	frontal	L	40 - 49	GTR	no	no	yes	4078	no	methylated	R132H	codel	G228A	negative	no gain+loss	no gain	no homozygous loss
	IDHLGG_028	F	no	100	frontal	L	50 - 59	GTR	no	no	no	4726	no	methylated	R132S	codel	G250A	negative	no gain+loss	no gain	no homozygous loss
	IDHLGG_029	M	yes	90	parietal	L	40 - 49	GTR	no	no	no	4001	no	methylated	R132H	codel	G228A	positive	no gain+loss	no gain	no homozygous loss
	IDHLGG_030	M	yes	90	parietal	L	50 - 59	STR	no	no	no	10957	no	methylated	R132H	codel	G228A	negative	no gain+loss	no gain	no homozygous loss
	IDHLGG_031	M	yes	70	frontal	bilateral	30 - 39	STR	no	no	yes	3837	no	methylated	R132H	codel	G228A	negative	no gain+loss	no gain	no homozygous loss
	IDHLGG_032	M	no	80	fronto-temporal	R	50 - 59	GTR	no	no	yes	2538	Lost to FU	methylated	R132H	codel	G250A	positive	no gain+loss	no gain	homozygous loss
	IDHLGG_033	M	yes	80	frontal	bilateral	40 - 49	GTR	no	no	yes	2901	no	methylated	R132H	codel	G250A	n/a	no gain+loss	no gain	no homozygous loss
	IDHLGG_034	M	no	70	temporal	R	70 - 79	GTR	no	no	yes	142	yes	methylated	R132H	no codel	G250A	negative	gain+loss	gain	homozygous loss
	IDHLGG_035	M	yes	80	frontal	R	30 - 39	GTR	no	no	no	2679	no	methylated	R132H	codel	G228A	n/a	no gain+loss	no gain	no homozygous loss
	IDHLGG_036	F	yes	70	frontal	R	50 - 59	GTR	no	no	yes	1276	yes	n/a	R132H	no codel	G250A	n/a	no gain+loss	no gain	no homozygous loss
	IDHCODEL_037	M	yes	80	parietal	R	50 - 59	GTR	no	no	no	4346	no	n/a	R132H	codel	n/a	n/a	no gain+loss	no gain	no homozygous loss
	IDHCODEL_038	F	yes	90	frontal	R	30 - 39	GTR	no	no	no	4200	no	methylated	R132K	codel	G228A	n/a	no gain+loss	no gain	no homozygous loss
	IDHCODEL_039	F	yes	80	fronto-temporo-insular	L	40 - 49	STR	no	no	no	3843	no	methylated	R132H	codel	n/a	negative	no gain+loss	no gain	no homozygous loss
	IDHCODEL_040	M	no	80	frontal	bilateral	60 - 69	STR	no	no	no	1927	yes	methylated	R132H	codel	G228A	negative	no gain+loss	no gain	homozygous loss
	IDHCODEL_041	M	yes	70	fronto-temporal	L	40 - 49	STR	yes	no	yes	9	Lost to FU	n/a	R132H	no codel	G228A	n/a	no gain+loss	no gain	no homozygous loss
	IDHCODEL_042	F	yes	90	frontal	R	40 - 49	STR	no	no	no	5873	yes	n/a	R132H	codel	G228A	n/a	no gain+loss	no gain	no homozygous loss
	IDHCODEL_043	M	yes	90	frontal	R	30 - 39	STR	no	no	no	2834	no	methylated	R132H	codel	G228A	negative	no gain+loss	no gain	no homozygous loss
	IDHCODEL_044	M	yes	90	frontal	R	50 - 59	GTR	no	no	no	2745	no	n/a	R132H	codel	G228A	negative	no gain+loss	no gain	no homozygous loss
	IDHCODEL_045	F	yes	70	frontal	R	60 - 69	STR	no	no	yes	2543	no	n/a	R132H	codel	G228A	n/a	no gain+loss	no gain	homozygous loss
	IDHCODEL_046	F	yes	90	parietal	L	30 - 39	STR	no	no	no	2114	no	methylated	R132C	codel	WT	n/a	no gain+loss	no gain	no homozygous loss
	IDHCODEL_047	M	yes	80	temporal	L	40 - 49	STR	no	no	no	2042	no	unmethylated	R132H	codel	WT	n/a	no gain+loss	no gain	no homozygous loss
IDH HGG	IDHHGG_013	F	yes	70	frontal	L	40 - 49	STR	no	no	no	429	yes	n/a	R132H	no codel	WT	n/a	gain+loss	no gain	homozygous loss
	IDHHGG_014	M	yes	90	parietal	R	30 - 39	GTR	no	no	no	4789	no	methylated	R172S	no codel	WT	positive	no gain+loss	no gain	homozygous loss
	IDHHGG_015	F	no	80	parietal	L	20 - 29	GTR	no	no	yes	3301	yes	methylated	R132H	no codel	WT	positive	no gain+loss	no gain	no homozygous loss
	IDHHGG_016	F	yes	80	frontal	R	30 - 39	STR	no	no	yes	3943	yes	methylated	R132H	no codel	WT	positive	no gain+loss	gain	no homozygous loss
	IDHHGG_017	F	yes	70	frontal	L	50 - 59	STR	yes	yes	yes	217	yes	n/a	R132H	no codel	WT	negative	no gain+loss	no gain	homozygous loss
	IDHHGG_018	M	no	80	temporo-parietal	L	40 - 49	STR	no	no	yes	3688	no	methylated	R132H	no codel	WT	positive	no gain+loss	no gain	no homozygous loss
	IDHHGG_019	F	no	80	callosal	bilateral	20 - 29	STR	no	no	yes	1428	Lost to FU	methylated	R132G	no codel	WT	positive	no gain+loss	no gain	no homozygous loss
	IDHHGG_020	M	no	80	frontal	R	70 - 79	GTR	no	no	yes	1295	yes	methylated	R132H	no codel	WT	negative	no gain+loss	gain	homozygous loss
	IDHHGG_021	M	no	70	frontal	L	60 - 69	STR	no	no	yes	2513	yes	n/a	R132H	no codel	WT	n/a	no gain+loss	no gain	no homozygous loss
	IDHHGG_022	M	no	100	frontal	R	30 - 39	GTR	no	no	yes	2464	no	methylated	R132H	no codel	WT	n/a	no gain+loss	no gain	no homozygous loss
	IDHHGG_023	F	yes	80	fronto-insulo-callosal	R	30 - 39	STR	no	no	yes	1844	no	methylated	R132H	no codel	WT	negative	no gain+loss	no gain	no homozygous loss
	IDHHGG_024	M	yes	90	frontal	L	30 - 39	GTR	no	no	no	1757	no	n/a	R132H	no codel	WT	positive	no gain+loss	no gain	homozygous loss
GB PN	GBPN_048	M	yes	80	temporal	R	70 - 79	STR	no	no	yes	133	yes	unmethylated	WT	no codel	mut	n/a	gain+loss	gain	homozygous loss
	GBPN_049	F	no	80	temporal	L	70 - 79	GTR	no	no	yes	834	yes	unmethylated	WT	no codel	mut	n/a	no gain+loss	no gain	no homozygous loss
	GBPN_050	F	yes	70	frontal	R	60 - 69	GTR	no	no	yes	173	yes	methylated	WT	no codel	WT	positive	gain+loss	no gain	homozygous loss
	GBPN_051	M	yes	80	temporal	L	50 - 59	STR	no	no	yes	1701	no	methylated	WT	no codel	mut	positive	gain+loss	gain	no homozygous loss
	GBPN_052	M	yes	90	fronto-parietal	R	50 - 59	GTR	no	no	no	300	yes	unmethylated	WT	no codel	mut	negative	gain+loss	gain	homozygous loss
	GBPN_053	M	yes	80	frontal	R	50 - 59	GTR	no	no	no	492	yes	unmethylated	WT	no codel	n/a	negative	gain+loss	no gain	homozygous loss
	GBPN_054	M	no	80	temporal	R	70 - 79	STR	no	no	yes	430	yes	unmethylated	WT	no codel	n/a	n/a	gain+loss	no gain	homozygous loss
	GBPN_055	M	yes	90	temporal	L	60 - 69	GTR	no	no	no	286	yes	unmethylated	WT	no codel	n/a	positive	gain+loss	no gain	homozygous loss
	GBPN_056	M	no	70	temporal	L	50 - 59	STR	no	no	yes	834	yes	unmethylated	WT	no codel	n/a	n/a	no gain+loss	no gain	no homozygous loss
GB CL	GBCL_057	F	yes	80	parietal	L	40 - 49	STR	no	no	no	405	yes	unmethylated	WT	no codel	mut	n/a	gain+loss	n/a	homozygous loss
	GBCL_058	M	no	80	parieto-temporal	R	70 - 79	STR	no	no	yes	225	yes	unmethylated	WT	no codel	WT	n/a	gain+loss	gain	homozygous loss
	GBCL_059	F	no	60	parieto-temporal	R	60 - 69	STR	no	no	yes	2418	yes	methylated	WT	no codel	mut	positive	gain+loss	gain	homozygous loss
	GBCL_060	M	yes	80	temporal	R	50 - 59	STR	no	no	yes	478	yes	unmethylated	WT	no codel	WT	n/a	gain+loss	gain	homozygous loss
	GBCL_062	F	no	80	temporo-occipital	L	70 - 79	STR	no	no	yes	132	yes	methylated	WT	no codel	mut	n/a	gain+loss	gain	homozygous loss
	GBCL_063	M	no	80	parietal	R	60 - 69	GTR	no	no	yes	564	yes	unmethylated	WT	no codel	mut	positive	gain+loss	gain	no homozygous loss
	GBCL_064	M	yes	90	frontal	R	50 - 59	GTR	no	no	yes	58	Lost for FU	methylated	WT	no codel	mut	n/a	gain+loss	gain	homozygous loss
	GBCL_065	M	yes	70	fronto-temporal	R	70 - 79	STR	no	no	yes	227	yes	unmethylated	WT	no codel	mut	negative	gain+loss	no gain	homozygous loss
	GBCL_066	M	yes	90	parietal	R	70 - 79	GTR	no	no	yes	333	yes	unmethylated	WT	no codel	WT	n/a	gain+loss	gain	homozygous loss
	GBCL_067	M	yes	90	frontal	L	60 - 69	STR	no	no	yes	592	yes	methylated	WT	no codel	mut	n/a	gain+loss	gain	homozygous loss
	GBCL_068	M	yes	90	parietal	R	60 - 69	STR	no	no	no	235	yes	methylated	WT	no codel	n/a	negative	gain+loss	no gain	homozygous loss
	GBCL_069	F	no	70	frontal	R	60 - 69	GTR	no	no	yes	163	yes	unmethylated	WT	no codel	n/a	negative	gain+loss	no gain	homozygous loss
	GBCL_070	M	yes	90	frontal	R	60 - 69	GTR	no	no	no	371	yes	methylated	WT	no codel	n/a	positive	gain+loss	gain	no homozygous loss
	GBCL_071	F	yes	90	parieto-occipital	R	70 - 79	GTR	no	no	yes	1143	yes	methylated	WT	no codel	n/a	positive	n/a	n/a	n/a
GB MES	GBMES_074	M	no	90	temporal	R	50 - 59	GTR	no	no	no	348	yes	unmethylated	WT	no codel	mut	positive	gain+loss	no gain	homozygous loss
	GBMES_075	F	yes	80	occipito-callosal	L	50 - 59	STR	no	no	yes	1442	no	methylated	WT	no codel	mut	negative	gain+loss	gain	homozygous loss
	GBMES_076	M	yes	80	fronto-parietal	R	50 - 59	STR	no	no	yes	494	yes	unmethylated	WT	no codel	mut	negative	gain+loss	no gain	homozygous loss
	GBMES_077	M	no	80	frontal	bilateral	50 - 59	STR	no	no	yes	526	yes	unmethylated	WT	no codel	n/a	negative	no gain+loss	gain	homozygous loss
	GBMES_078	M	yes	80	parieto-temporal	L	50 - 59	GTR	no	no	yes	1255	yes	methylated	WT	no codel	mut	positive	gain+loss	gain	homozygous loss
	GBMES_079	M	yes	80	temporal	L	70 - 79	GTR	no	no	no	757	yes	unmethylated	WT	no codel	mut	positive	gain+loss	no gain	homozygous loss
	GBMES_080	M	yes	90	frontal	bilateral	70 - 79	STR	no	no	yes	493	yes	unmethylated	WT	no codel	WT	n/a	gain+loss	no gain	homozygous loss
	GBMES_081	F	no	70	parieto-occipital	R	70 - 79	GTR	no	no	yes	350	yes	unmethylated	WT	no codel	mut	positive	gain+loss	gain	no homozygous loss
	GBMES_082	F	yes	80	temporo-frontal	L	60 - 69	STR	no	no	yes	461	yes	unmethylated	WT	no codel	WT	positive	gain+loss	no gain	homozygous loss
	GBMES_083	M	no	80	insular, basal ganglia	L	70 - 79	Biopsy	no	no	yes	315	yes	unmethylated	WT	no codel	mut	negative	gain+loss	gain	no homozygous loss
	GBMES_084	F	yes	80	fronto-temporo-insular	L	50 - 59	STR	no	no	no	1631	no	methylated	WT	no codel	WT	n/a	no gain+loss	no gain	no homozygous loss
	GBMES_085	M	yes	90	temporal	L	60 - 69	GTR	no	no	yes	710	yes	unmethylated	WT	no codel	mut	negative	gain+loss	no gain	no homozygous loss
	GBMES_086	F	yes	90	fronto-temporo-insular	R	50 - 59	STR	no	no	no	1143	yes	methylated	WT	no codel	n/a	n/a	gain+loss	no gain	no homozygous loss
Supplementary Table 3: Detailed demographic, clinical, treatment, survival, and molecular genetic data listed for each tumor sample
